# Testing Black-White disparities in biological aging in older adults in the United States: analysis of DNA-methylation and blood-chemistry methods

**DOI:** 10.1101/2021.03.02.21252685

**Authors:** GH Graf, CL Crowe, M Kothari, D Kwon, JJ Manly, IC Turney, L Valeri, DW Belsky

**Affiliations:** Department of Epidemiology, Columbia University Mailman School of Public Health, New York, NY 10032, USA; Robert N Butler Columbia Aging Center, Columbia University Mailman School of Public Health, New York, NY 10032, USA; Psychiatric Epidemiology Training Program, Columbia University Mailman School of Public Health, New York, NY 10032, USA; Taub Institute for Research on Alzheimer’s Disease and the Aging Brain, College of Physicians and Surgeons, Columbia University, New York, NY 10032, USA; Gertrude H. Sergievsky Center, College of Physicians and Surgeons, Columbia University, New York, NY 10032, USA; Department of Neurology, College of Physicians and Surgeons, Columbia University, New York, NY 10032, USA; Department of Biostatistics, Columbia University Mailman School of Public Health, New York, NY 10032, USA

**Author notes:** **Correspondence to:** Daniel W. Belsky.

## Abstract

Biological aging is a proposed mechanism through which social determinants drive health disparities. We conducted proof-of-concept testing of eight DNA-methylation and blood-chemistry quantifications of biological aging as mediators of disparities in healthspan between Black and White participants in the United States Health and Retirement Study (HRS; n=9005). We quantified biological aging from four DNA-methylation “clocks” (Horvath, Hannum, PhenoAge, and GrimAge), a DNA-methylation Pace of Aging (DunedinPoAm), and three blood-chemistry measures (PhenoAge, Klemera-Doubal method Biological Age, and homeostatic dysregulation). We quantified Black-White disparities in healthspan from cross-sectional and longitudinal data on physical-performance tests, self-reported activities of daily living (ADL) limitations and physician-diagnosed chronic diseases, self-rated health, and survival. DNA-methylation and blood-chemistry quantifications of biological aging were moderately correlated (Pearson-r range 0.1-0.4). GrimAge, DunedinPoAm and all three blood-chemistry measures were associated with healthspan characteristics (e.g. mortality effect-size range 1.71-2.32) and showed evidence of more advanced/faster biological aging in Black compared with White participants (Cohen’s d=.4-.5). These measures accounted for 13-95% of Black-White differences in healthspan-related characteristics. Findings that Black Americans are biologically older and aging more rapidly than White Americans of the same chronological age suggest that eliminating disparities in the pace of aging can contribute building to aging health equity.
