## Supplemental Tables for "Testing Black-White disparities in biological aging in older adults in the United States: analysis of DNA-methylation and blood-chemistry methods"

### Sheet: Table S1
	Supplemental Table S1. Demographic characteristics of HRS sample, VBS subsample, and VBS-DNAm subsample. Full HRS sample consists of all White and Black participants in the 2016 Health and Retirement study (n=29192). Full VBS sample consists of all White and Black participants in the 2016 Health and Retirement study who also provided biomarker data via participation in the Venous Blood Study (n=8…
		Full HRS Sample		VBS Sample				VBS-DNA Methylation Sample
		White (n=22548)	Black (n=6644)	White (n=6608)		Black (n=1590)		White (n=2930)		Black (n=668)
	Mean (SD)
	Age	72.00 (11.00)	67.53 (10.94)	70.07 (9.37)		66.54 (8.37)		70.57 (9.13)		66.82 (8.27)
	%
	Male	45.9198	41.5864	42.2367		36.9811		43.1399		34.5808
	Completed high school	77.5279	67.5196	82.0521		70.5031		81.7747		72.1557
	Ever smoked	54.9254	56.2442	54.8524		59.2429		55.2198		58.797
	Mean (SD)
	Blood-Chemistry Measures			Mean	SD	Mean	SD	Mean	SD	Mean	SD
	PhenoAge	-	-	70.0466	13.5013	69.1378	12.8703	70.608	13.4262	69.2924	12.6678
	Age residuals	-	-	-0.60446	8.30963	2.32836	9.38798	-0.586484	8.40446	2.23755	9.3959
	Klemera-Doubal Method	-	-	69.6239	27.3785	76.9601	30.3026	71.5608	32.4828	82.1755	53.3875
	Age residuals	-	-	-4.11976	25.7662	6.35255	29.3576	-2.61303	31.2623	11.3496	52.8438
	log(Homeostatic Dysregulation)	-	-	3.85955	0.908625	4.28977	0.880155	3.90577	0.958518	4.38039	1.06336
	DNA methylation Measures							Mean	SD	Mean	SD
	Horvath Clock	-	-	-	-	-	-	66.2031	9.33426	63.4051	8.93102
	Age residuals	-	-	-	-	-	-	0.013654	6.46647	-0.0041225	6.5954
	Hannum Clock	-	-	-	-	-	-	55.412	8.91173	50.3422	8.0851
	Age residuals	-	-	-	-	-	-	0.326853	5.17458	-1.77934	5.37773
	PhenoAge Clock	-	-	-	-	-	-	57.8668	9.74693	55.1884	9.55422
	Age residuals	-	-	-	-	-	-	-0.0951046	6.72963	0.116768	7.23084
	GrimAge Clock	-	-	-	-	-	-	68.3244	8.43187	67.1233	7.79642
	Age residuals	-	-	-	-	-	-	-0.274166	4.68708	1.33777	5.01405
	DunedinPoAm Pace of Aging	-	-	-	-	-	-	1.06832	0.0898063	1.1014	0.0972276
	Pearson's r with chronological age, Cohen's D testing difference between men and women
	Blood-Chemistry Measures			r	D	r	D	r	D	r	D
	PhenoAge	-	-	0.788815	0.201488	0.684516	0.135568	0.780864	0.194665	0.671663	0.0938972
	Age residuals	-	-	0.0521973	0.327372	-0.0343679	0.185856	0.0637559	0.310979	-0.0481749	0.126594
	Klemera-Doubal Method	-	-	0.339934	0.274471	0.247797	0.268317	0.272482	0.226832	0.142446	0.229553
	Age residuals	-	-	0.0375164	0.291646	0.0018172	0.276954	0.0234195	0.235688	0.0050959	0.231914
	log(Homeostatic Dysregulation)	-	-	0.233948	0.188338	0.142275	0.141596	0.213442	0.151487	0.111488	0.185746
	DNA methylation Measures							r	D	r	D
	Horvath Clock	-	-	-	-	-	-	0.721173	0.136082	0.674375	0.121977
	Age residuals	-	-	-	-	-	-	-0.0058864	0.196432	-0.0158788	0.165172
	Hannum Clock	-	-	-	-	-	-	0.814167	0.212275	0.749033	0.192071
	Age residuals	-	-	-	-	-	-	0.0076179	0.365583	-0.0884694	0.288768
	PhenoAge Clock	-	-	-	-	-	-	0.723395	0.112859	0.653751	0.0056103
	Age residuals	-	-	-	-	-	-	0.0019454	0.163461	-0.0171757	0.0074129
	GrimAge Clock	-	-	-	-	-	-	0.831486	0.394247	0.766309	0.36733
	Age residuals	-	-	-	-	-	-	0.0344618	0.709235	-0.0449413	0.571167
	DunedinPoAm Pace of Aging	-	-	-	-	-	-	0.0544041	0.1897	-0.030359	0.201209

### Sheet: Table S2a
	Supplemental Table S2a. Effect-sizes for cross-sectional associations of biological-aging measures with healthspan-related characteristics. The table shows effect-sizes for associations of biological-aging measures derived from blood chemistries (Panel A), DNA-methylation (Panel B), and chronological age (Panel C) with healthspan-related characteristics. For functional impairments, ADLs, and chro…
		Functional Impairment			ADLs			Chronic Conditions			Self-rated Health
		IRR	95%CI		IRR	95%CI		IRR	95%CI		r	95%CI
	Panel I. Blood Chemistry Measures
	PhenoAge
	Full Sample	1.18935	(1.15,1.23)		1.54047	(1.45,1.64)		1.26799	(1.25,1.29)		0.338942	( 0.31,0.37)
	White	1.15467	(1.12,1.19)		1.54075	(1.48,1.60)		1.25018	(1.23,1.27)		0.335242	( 0.31,0.36)
	Black	1.11045	(1.04,1.18)		1.26519	(1.19,1.34)		1.18601	(1.15,1.22)		0.230438	( 0.19,0.27)
	KDM Biological Age
	Full Sample	1.2316	(1.19,1.28)		1.62862	(1.51,1.75)		1.29852	(1.27,1.32)		0.377157	( 0.35,0.41)
	White	1.18341	(1.13,1.24)		1.62091	(1.54,1.71)		1.28697	(1.26,1.32)		0.382365	( 0.35,0.42)
	Black	1.1444	(1.05,1.24)		1.29738	(1.20,1.40)		1.20617	(1.16,1.26)		0.269196	( 0.21,0.33)
	Homeostatic Dysregulation
	Full Sample	1.19101	(1.14,1.24)		1.60976	(1.48,1.75)		1.28497	(1.26,1.31)		0.315273	( 0.28,0.35)
	White	1.13959	(1.10,1.18)		1.58423	(1.50,1.67)		1.25985	(1.23,1.29)		0.315523	( 0.29,0.34)
	Black	1.1298	(1.04,1.23)		1.28269	(1.18,1.39)		1.21999	(1.17,1.27)		0.222697	( 0.17,0.28)
	Panel II. DNA-methylation Measures
	Horvath Clock
	Full Sample	1.03745	(0.97,1.11)		1.08036	(0.98,1.19)		1.04985	(1.02,1.08)		0.0253989	(-0.02,0.07)
	White	1.06787	(1.02,1.12)		1.06356	(0.99,1.14)		1.0522	(1.02,1.08)		0.035363	( 0.00,0.07)
	Black	0.998953	(0.89,1.13)		1.13028	(1.01,1.26)		1.04562	(0.99,1.11)		-0.0282534	(-0.10,0.05)
	Hannum Clock
	Full Sample	1.10873	(1.05,1.17)		1.16023	(1.07,1.26)		1.08648	(1.05,1.12)		0.110438	( 0.07,0.15)
	White	1.10424	(1.05,1.16)		1.1341	(1.06,1.21)		1.08863	(1.06,1.12)		0.11093	( 0.07,0.15)
	Black	1.18443	(1.06,1.33)		1.17091	(1.05,1.31)		1.08568	(1.02,1.15)		0.0800221	( 0.00,0.16)
	PhenoAge Clock
	Full Sample	1.16216	(1.11,1.22)		1.22398	(1.10,1.36)		1.107	(1.07,1.14)		0.160602	( 0.12,0.20)
	White	1.12278	(1.07,1.18)		1.24015	(1.16,1.33)		1.11578	(1.08,1.15)		0.166681	( 0.13,0.20)
	Black	1.11601	(1.00,1.24)		1.12532	(1.01,1.24)		1.0947	(1.04,1.15)		0.116798	( 0.05,0.19)
	GrimAge Clock
	Full Sample	1.2723	(1.21,1.34)		1.38808	(1.25,1.54)		1.19732	(1.16,1.24)		0.31562	( 0.27,0.36)
	White	1.25222	(1.19,1.32)		1.36913	(1.27,1.47)		1.19205	(1.16,1.23)		0.28893	( 0.25,0.33)
	Black	1.15736	(1.04,1.29)		1.14973	(1.03,1.28)		1.08492	(1.02,1.15)		0.249252	( 0.18,0.32)
	DunedinPoAm Pace of Aging
	Full Sample	1.22862	(1.17,1.29)		1.27488	(1.17,1.39)		1.1415	(1.11,1.18)		0.218085	( 0.18,0.26)
	White	1.19107	(1.13,1.25)		1.28175	(1.20,1.37)		1.1368	(1.10,1.17)		0.170213	( 0.13,0.21)
	Black	1.09843	(0.99,1.21)		1.10415	(0.99,1.23)		1.05709	(1.00,1.12)		0.214445	( 0.14,0.29)
	Panel III. Chronological Age
	Chronological Age
	Full Sample	1.62278	(1.56,1.69)		1.25141	(1.16,1.35)		1.23587	(1.21,1.26)		0.0942023	(0.06,0.13)
	White	1.6845	(1.62,1.75)		1.27624	(1.22,1.34)		1.26103	(1.24,1.29)		0.0760448	(0.05,0.10)
	Black	1.41508	(1.33,1.51)		1.11766	(1.04,1.20)		1.14494	(1.10,1.19)		0.0793844	(0.03,0.13)

### Sheet: Table S2b
	Supplemental Table S2b. Effect-sizes for longitudinal associations of biological-aging measures with healthspan-related characteristics. The table shows effect-sizes for biological-aging measures derived from blood chemistries (Panel A) and DNA-methylation (Panel B), and chronological age (Panel C). For mortality, effect-sizes are hazard ratios estimated from Cox regression. For incident ADLs and…
		Mortality			Incident ADLs			Incident Chronic Conditions			Change in self-rated health
		HR	95%CI		IRR	95%CI		IRR	95%CI		r	95%CI
	Panel I. Blood Chemistry Measures
	PhenoAge
	Full Sample	1.84679	(1.66,2.06)		1.3288	(1.23,1.43)		1.20566	(1.10,1.33)		0.087261	( 0.07,0.11)
	White	1.70348	(1.53,1.89)		1.34796	(1.27,1.43)		1.26358	(1.18,1.36)		0.0928224	( 0.07,0.11)
	Black	1.61608	(1.34,1.95)		1.11681	(1.02,1.22)		1.08516	(0.93,1.26)		0.0550668	( 0.02,0.09)
	KDM Biological Age
	Full Sample	2.23336	(1.92,2.60)		1.38517	(1.25,1.53)		1.16382	(1.05,1.29)		0.101715	( 0.07,0.13)
	White	2.15412	(1.87,2.48)		1.45168	(1.34,1.56)		1.27992	(1.16,1.41)		0.124294	( 0.10,0.15)
	Black	1.84473	(1.43,2.38)		1.04864	(0.92,1.19)		0.984143	(0.79,1.21)		0.0801633	( 0.03,0.13)
	Homeostatic Dysregulation
	Full Sample	2.10988	(1.77,2.52)		1.44487	(1.32,1.58)		1.19028	(1.07,1.32)		0.0932635	( 0.07,0.12)
	White	1.94637	(1.67,2.27)		1.39667	(1.30,1.50)		1.23268	(1.14,1.34)		0.0802513	( 0.06,0.10)
	Black	2.12094	(1.61,2.79)		1.08605	(0.96,1.23)		1.08467	(0.90,1.31)		0.0878772	( 0.04,0.13)
	Panel II. DNA-methylation Measures
	Horvath Clock
	Full Sample	1.30018	(1.05,1.61)		0.899123	(0.77,1.04)		1.09757	(0.99,1.22)		0.0082511	(-0.02,0.04)
	White	1.21757	(0.99,1.49)		0.977488	(0.90,1.07)		1.10535	(1.00,1.22)		0.0219479	(-0.01,0.05)
	Black	1.24234	(0.80,1.93)		0.841674	(0.72,0.99)		0.967664	(0.77,1.23)		-0.0049672	(-0.06,0.05)
	Hannum Clock
	Full Sample	1.34183	(1.18,1.52)		1.10142	(1.00,1.22)		1.11674	(1.02,1.23)		0.042988	(0.01,0.07)
	White	1.31043	(1.13,1.52)		1.12435	(1.03,1.22)		1.09196	(0.99,1.21)		0.0525149	(0.02,0.08)
	Black	1.53105	(1.05,2.22)		0.886806	(0.74,1.06)		1.08646	(0.85,1.38)		0.0422396	(-0.02,0.10)
	PhenoAge Clock
	Full Sample	1.42326	(1.23,1.64)		1.25509	(1.10,1.44)		1.09853	(0.98,1.23)		0.0333344	( 0.00,0.07)
	White	1.42175	(1.23,1.64)		1.18528	(1.09,1.29)		1.09095	(0.99,1.20)		0.0372736	( 0.01,0.07)
	Black	1.31476	(0.84,2.06)		1.01992	(0.86,1.21)		1.10457	(0.88,1.36)		0.0401251	(-0.02,0.10)
	GrimAge Clock
	Full Sample	2.32141	(1.82,2.96)		1.34707	(1.20,1.51)		1.34645	(1.22,1.48)		0.0806946	( 0.04,0.12)
	White	2.1526	(1.82,2.54)		1.3481	(1.23,1.47)		1.28592	(1.16,1.43)		0.0760879	( 0.04,0.11)
	Black	1.50303	(1.01,2.23)		1.21485	(1.02,1.43)		1.24925	(0.99,1.56)		0.0477415	(-0.01,0.11)
	DunedinPoAm Pace of Aging
	Full Sample	1.70716	(1.36,2.14)		1.19801	(1.04,1.38)		1.19222	(1.06,1.33)		0.0576163	( 0.03,0.09)
	White	1.60449	(1.31,1.96)		1.26069	(1.15,1.38)		1.16154	(1.05,1.29)		0.0637543	( 0.03,0.09)
	Black	1.24753	(0.92,1.69)		1.21966	(1.03,1.43)		1.30092	(1.05,1.61)		0.0721699	( 0.01,0.13)
	Panel III. Chronological Age
	Chronological Age
	Full Sample	2.67272	(2.20,3.25)		1.49767	(1.37,1.64)		1.20327	(1.11,1.30)		0.0607127	(0.04,0.08)
	White	2.42003	(2.05,2.85)		1.42345	(1.34,1.52)		1.17966	(1.10,1.27)		0.0486018	(0.03,0.07)
	Black	1.78048	(1.34,2.36)		1.24035	(1.12,1.37)		1.03719	(0.88,1.22)		0.044199	(0.00,0.08)

### Sheet: Table S3
	Supplemental Table S3. Effect-sizes for Black-White disparities in healthspan-related characteristics before and after covariate adjustment for measures of biological aging. The table shows regression estimates of Black-White disparities in longitudinal change in healthspan-related characteristics, before and after statistical adjustment for biological aging measures. Estimates are interpretable …
			Panel A. Blood Chemistry Measures
			Base model (VBS)				PhenoAge-adjusted		KDM BA-adjusted		HD-adjusted
		Effect Measure	Effect-size	95%CI	n		Effect-size	95%CI	Effect-size	95%CI	Effect-size	95%CI
	Cross-sectional Analysis
	Functional Impairment	IRR	1.25062	(1.15,1.35)	3261		1.19281	(1.10,1.29)	1.1853	(1.09,1.29)	1.17659	(1.08,1.28)
	ADLs	IRR	1.91444	(1.75,2.10)	8197		1.68091	(1.53,1.84)	1.68162	(1.53,1.85)	1.60688	(1.46,1.76)
	Chronic Conditions	IRR	1.25999	(1.20,1.32)	8195		1.17613	(1.12,1.23)	1.17296	(1.12,1.23)	1.13937	(1.09,1.19)
	Self-rated Health	d	0.333532	(0.28,0.39)	8190		0.236422	(0.18,0.29)	0.232874	(0.18,0.29)	0.194205	(0.14,0.25)
	Longitudinal Analysis
	Mortality	HR	1.35881	(0.97,1.91)	8197		1.11311	(0.79,1.57)	1.01085	(0.71,1.43)	1.02462	(0.72,1.45)
	Incident ADLs	IRR	1.48625	(1.31,1.69)	7229		1.37863	(1.21,1.57)	1.36601	(1.20,1.55)	1.32414	(1.16,1.51)
	Incident Chronic Diseases	IRR	0.934895	(0.79,1.11)	7235		0.891253	(0.75,1.06)	0.891893	(0.75,1.06)	0.867501	(0.73,1.03)
	Change in Self-rated Health	d	0.105054	(0.06,0.15)	7228		0.0844656	(0.04,0.13)	0.0773797	(0.03,0.12)	0.0708371	(0.03,0.12)
			Panel B. DNA-methylation Measures
			Base model (VBS-DNAm)				PhenoAge Clock-adjusted		GrimAge Clock-adjusted		DunedinPoAm-adjusted
		Effect Measure	Effect-size	95%CI	n		Effect-size	95%CI	Effect-size	95%CI	Effect-size	95%CI
	Cross-sectional Analysis
	Functional Impairment	IRR	1.19172	(1.05,1.35)	1596		1.18885	(1.05,1.34)	1.10913	(0.98,1.26)	1.12208	(0.99,1.27)
	ADLs	IRR	1.80534	(1.57,2.07)	3598		1.79239	(1.56,2.06)	1.6376	(1.42,1.89)	1.6756	(1.46,1.93)
	Chronic Conditions	IRR	1.24306	(1.16,1.33)	3597		1.24058	(1.16,1.33)	1.17539	(1.10,1.26)	1.19337	(1.11,1.28)
	Self-rated Health	d	0.281247	(0.19,0.37)	3595		0.278086	(0.19,0.37)	0.177128	(0.09,0.26)	0.213917	(0.13,0.30)
	Longitudinal Analysis
	Mortality	HR	1.33918	(0.82,2.17)	3598		1.33902	(0.82,2.18)	1.0679	(0.65,1.74)	1.16231	(0.71,1.90)
	Incident ADLs	IRR	1.11394	(0.90,1.37)	3164		1.11103	(0.90,1.37)	1.00861	(0.82,1.24)	1.02687	(0.83,1.27)
	Incident Chronic Diseases	IRR	0.838895	(0.64,1.10)	3166		0.840089	(0.64,1.10)	0.768511	(0.59,1.01)	0.787671	(0.60,1.03)
	Change in Self-rated Health	d	0.0971868	(0.03,0.17)	3163		0.0972562	(0.03,0.17)	0.074714	(0.00,0.14)	0.0751275	(0.01,0.15)

### Sheet: Table S4A
	Supplemental Table S4a. Tests of biological aging as a mediator of Black-White differences in prevalent healthspan characteristics in models with and without exposure-mediator interactions. Table shows results of mediational analysis using the approach of Vanderweele (2014). For each healthspan characteristic, there are two columns of estimates and 95% Confidence Intervals. The first columns show…
	Panel I. Blood Chemistry Measures
			Functional Impairment						ADLs						Chronic Conditions						Self-rated Health
			Without E-M interaction			With E-M interaction			Without E-M interaction			With E-M interaction			Without E-M interaction			With E-M interaction			Without E-M interaction			With E-M interaction
			Est	95%CI		Est	95%CI		Est	95%CI		Est	95%CI		Est	95%CI		Est	95%CI		Est	95%CI		Est	95%CI
	PhenoAge
	CDE		0.176314	( 0.11, 0.24)		0.182967	( 0.10, 0.25)		0.519335	( 0.41, 0.64)		0.636902	( 0.52, 0.77)		0.162225	( 0.13, 0.19)		0.185941	( 0.15, 0.22)		0.236422	( 0.17, 0.30)		0.255793	( 0.20, 0.31)
	PNDE		0.176314	( 0.11, 0.24)		0.181729	( 0.10, 0.25)		0.519335	( 0.41, 0.64)		0.585295	( 0.48, 0.72)		0.162225	( 0.13, 0.19)		0.179109	( 0.15, 0.22)		0.236422	( 0.17, 0.30)		0.262391	( 0.20, 0.32)
	TNDE		0.176314	( 0.11, 0.24)		0.175263	( 0.10, 0.24)		0.519335	( 0.41, 0.64)		0.522495	( 0.42, 0.66)		0.162225	( 0.13, 0.19)		0.161923	( 0.13, 0.20)		0.236422	( 0.17, 0.30)		0.230499	( 0.17, 0.28)
	PNIE		0.0424517	( 0.03, 0.05)		0.0439383	( 0.03, 0.05)		0.115035	( 0.09, 0.14)		0.13652	( 0.11, 0.16)		0.0657788	( 0.05, 0.08)		0.0703631	( 0.06, 0.08)		0.0970813	( 0.08, 0.12)		0.104729	( 0.09, 0.12)
	TNIE		0.0424517	( 0.03, 0.05)		0.0374727	( 0.02, 0.06)		0.115035	( 0.09, 0.14)		0.0737198	( 0.05, 0.10)		0.0657788	( 0.05, 0.08)		0.0531772	( 0.04, 0.07)		0.0970813	( 0.08, 0.12)		0.0728368	( 0.06, 0.10)
	TE		0.218766	( 0.15, 0.29)		0.219202	( 0.15, 0.28)		0.63437	( 0.52, 0.74)		0.659015	( 0.55, 0.79)		0.228004	( 0.19, 0.25)		0.232286	( 0.20, 0.27)		0.333503	( 0.27, 0.40)		0.335228	( 0.28, 0.39)
	PM		0.194051			0.170951			0.181337			0.111864			0.288498			0.22893			0.291096			0.217275
	n		3621			3621			8197			8197			8195			8195			8190			8190
	KDM Biological Age
	CDE		0.169996	( 0.11, 0.25)		0.1732	( 0.10, 0.25)		0.519759	( 0.41, 0.65)		0.599992	( 0.47, 0.72)		0.159534	( 0.12, 0.19)		0.178965	( 0.14, 0.21)		0.232874	( 0.17, 0.28)		0.245148	( 0.19, 0.30)
	PNDE		0.169996	( 0.11, 0.25)		0.173642	( 0.10, 0.25)		0.519759	( 0.41, 0.65)		0.579427	( 0.46, 0.69)		0.159534	( 0.12, 0.19)		0.178645	( 0.14, 0.21)		0.232874	( 0.17, 0.28)		0.257828	( 0.20, 0.31)
	TNDE		0.169996	( 0.11, 0.25)		0.169306	( 0.10, 0.24)		0.519759	( 0.41, 0.65)		0.51313	( 0.40, 0.63)		0.159534	( 0.12, 0.19)		0.157846	( 0.12, 0.19)		0.232874	( 0.17, 0.28)		0.226224	( 0.17, 0.29)
	PNIE		0.0455928	( 0.03, 0.06)		0.0465794	( 0.04, 0.06)		0.115549	( 0.09, 0.14)		0.138708	( 0.11, 0.17)		0.066607	( 0.05, 0.08)		0.0722138	( 0.06, 0.08)		0.100697	( 0.08, 0.12)		0.10829	( 0.09, 0.13)
	TNIE		0.0455928	( 0.03, 0.06)		0.0422432	( 0.02, 0.06)		0.115549	( 0.09, 0.14)		0.0724106	( 0.04, 0.10)		0.066607	( 0.05, 0.08)		0.0514145	( 0.04, 0.06)		0.100697	( 0.08, 0.12)		0.0766863	( 0.06, 0.10)
	TE		0.215589	( 0.15, 0.29)		0.215886	( 0.14, 0.29)		0.635308	( 0.53, 0.76)		0.651837	( 0.53, 0.76)		0.226141	( 0.19, 0.26)		0.23006	( 0.20, 0.26)		0.333571	( 0.28, 0.38)		0.334514	( 0.27, 0.39)
	PM		0.21148			0.195674			0.181879			0.111087			0.294538			0.223483			0.301874			0.229247
	n		3621			3621			8197			8197			8195			8195			8190			8190
	Homeostatic Dysregulation
	CDE		0.16262	( 0.10, 0.23)		0.168222	( 0.09, 0.25)		0.474295	( 0.35, 0.61)		0.584571	( 0.44, 0.75)		0.130479	( 0.09, 0.17)		0.148757	( 0.10, 0.19)		0.194205	( 0.13, 0.24)		0.212054	( 0.15, 0.26)
	PNDE		0.16262	( 0.10, 0.23)		0.168827	( 0.09, 0.25)		0.474295	( 0.35, 0.61)		0.554041	( 0.41, 0.71)		0.130479	( 0.09, 0.17)		0.147589	( 0.10, 0.19)		0.194205	( 0.13, 0.24)		0.223141	( 0.16, 0.28)
	TNDE		0.16262	( 0.10, 0.23)		0.16177	( 0.08, 0.23)		0.474295	( 0.35, 0.61)		0.446534	( 0.33, 0.59)		0.130479	( 0.09, 0.17)		0.126484	( 0.09, 0.16)		0.194205	( 0.13, 0.24)		0.184945	( 0.13, 0.24)
	PNIE		0.0608481	( 0.05, 0.08)		0.0621196	( 0.05, 0.08)		0.187609	( 0.16, 0.22)		0.218273	( 0.18, 0.26)		0.105117	( 0.09, 0.12)		0.109569	( 0.10, 0.12)		0.139145	( 0.12, 0.16)		0.146387	( 0.13, 0.17)
	TNIE		0.0608481	( 0.05, 0.08)		0.0550622	( 0.02, 0.09)		0.187609	( 0.16, 0.22)		0.110767	( 0.05, 0.16)		0.105117	( 0.09, 0.12)		0.0884644	( 0.07, 0.11)		0.139145	( 0.12, 0.16)		0.108192	( 0.08, 0.13)
	TE		0.223468	( 0.17, 0.29)		0.22389	( 0.16, 0.30)		0.661904	( 0.54, 0.79)		0.664808	( 0.54, 0.82)		0.235596	( 0.20, 0.27)		0.236054	( 0.20, 0.27)		0.33335	( 0.26, 0.38)		0.331332	( 0.28, 0.38)
	PM		0.27229			0.245935			0.283438			0.166614			0.446174			0.374764			0.417415			0.326535
	n		3621			3621			8197			8197			8195			8195			8190			8190
	Panel II. DNA-methylation Measures
			Functional Impairment						ADLs						Chronic Conditions						Self-rated Health
			Without E-M interaction			With E-M interaction			Without E-M interaction			With E-M interaction			Without E-M interaction			With E-M interaction			Without E-M interaction			With E-M interaction
			Est	95%CI		Est	95%CI		Est	95%CI		Est	95%CI		Est	95%CI		Est	95%CI		Est	95%CI		Est	95%CI
	GrimAge Clock
	CDE		0.103579	( 0.02, 0.23)		0.106379	( -0.01, 0.22)		0.493233	( 0.27, 0.69)		0.554705	( 0.35, 0.72)		0.161603	( 0.10, 0.22)		0.194099	( 0.13, 0.25)		0.177128	( 0.10, 0.27)		0.181592	( 0.10, 0.25)
	PNDE		0.103579	( 0.02, 0.23)		0.105435	( -0.01, 0.22)		0.493233	( 0.27, 0.69)		0.530462	( 0.34, 0.71)		0.161603	( 0.10, 0.22)		0.189112	( 0.13, 0.25)		0.177128	( 0.10, 0.27)		0.18298	( 0.10, 0.26)
	TNDE		0.103579	( 0.02, 0.23)		0.102598	( -0.02, 0.22)		0.493233	( 0.27, 0.69)		0.466847	( 0.28, 0.62)		0.161603	( 0.10, 0.22)		0.153079	( 0.10, 0.21)		0.177128	( 0.10, 0.27)		0.17488	( 0.09, 0.25)
	PNIE		0.0782168	( 0.06, 0.10)		0.0788057	( 0.06, 0.11)		0.0972884	( 0.07, 0.14)		0.116682	( 0.07, 0.16)		0.057286	( 0.04, 0.07)		0.065607	( 0.05, 0.08)		0.103899	( 0.08, 0.13)		0.105635	( 0.08, 0.13)
	TNIE		0.0782168	( 0.06, 0.10)		0.0759678	( 0.04, 0.12)		0.0972884	( 0.07, 0.14)		0.0530668	( 0.01, 0.11)		0.057286	( 0.04, 0.07)		0.0295742	( 0.02, 0.05)		0.103899	( 0.08, 0.13)		0.0975351	( 0.07, 0.13)
	TE		0.181796	( 0.09, 0.31)		0.181403	( 0.08, 0.31)		0.590522	( 0.37, 0.80)		0.583529	( 0.40, 0.75)		0.218889	( 0.16, 0.27)		0.218686	( 0.16, 0.28)		0.281027	( 0.20, 0.37)		0.280515	( 0.20, 0.35)
	PM		0.430244			0.418779			0.16475			0.0909411			0.261713			0.135236			0.369711			0.3477
	n		1596			1596			3598			3598			3597			3597			3595			3595
	DunedinPoAm Pace of Aging
	CDE		0.115181	( 0.00, 0.23)		0.138289	( 0.03, 0.25)		0.516172	( 0.33, 0.69)		0.568103	( 0.38, 0.76)		0.176784	( 0.12, 0.24)		0.199271	( 0.14, 0.26)		0.213917	( 0.14, 0.30)		0.202622	( 0.12, 0.30)
	PNDE		0.115181	( 0.00, 0.23)		0.134263	( 0.02, 0.25)		0.516172	( 0.33, 0.69)		0.553738	( 0.37, 0.75)		0.176784	( 0.12, 0.24)		0.198212	( 0.14, 0.26)		0.213917	( 0.14, 0.30)		0.198528	( 0.11, 0.30)
	TNDE		0.115181	( 0.00, 0.23)		0.109644	( 0.00, 0.22)		0.516172	( 0.33, 0.69)		0.498304	( 0.32, 0.71)		0.176784	( 0.12, 0.24)		0.170634	( 0.12, 0.23)		0.213917	( 0.14, 0.30)		0.218407	( 0.14, 0.31)
	PNIE		0.059095	( 0.04, 0.08)		0.0644078	( 0.04, 0.09)		0.0760732	( 0.05, 0.11)		0.0933018	( 0.05, 0.14)		0.041769	( 0.03, 0.06)		0.048247	( 0.03, 0.06)		0.0672585	( 0.05, 0.09)		0.0630507	( 0.04, 0.09)
	TNIE		0.059095	( 0.04, 0.08)		0.0397881	( 0.00, 0.07)		0.0760732	( 0.05, 0.11)		0.0378683	( -0.01, 0.08)		0.041769	( 0.03, 0.06)		0.0206688	( 0.01, 0.04)		0.0672585	( 0.05, 0.09)		0.0829295	( 0.06, 0.12)
	TE		0.174276	( 0.06, 0.29)		0.174051	( 0.08, 0.28)		0.592245	( 0.41, 0.75)		0.591606	( 0.42, 0.77)		0.218553	( 0.16, 0.28)		0.218881	( 0.16, 0.28)		0.281176	( 0.20, 0.37)		0.281458	( 0.20, 0.36)
	PM		0.339089			0.228599			0.128449			0.0640093			0.191117			0.0944297			0.239204			0.294643
	n		1596			1596			3598			3598			3597			3597			3595			3595

### Sheet: Table S4B
	Supplemental Table S4b. Tests of biological aging as a mediator of Black-White differences in incident healthspan characteristics in models with and without exposure-mediator interactions. Table shows results of mediational analysis using the approach of Vanderweele (2014). For each healthspan characteristic, there are two columns of estimates and 95% Confidence Intervals. The first columns show …
	Panel A. Blood Chemistry Measures
			Mortality						Incident ADLs						Incident Chronic Conditions						Change in Self-Rated Health
			Without E-M interaction			With E-M interaction			Without E-M interaction			With E-M interaction			Without E-M interaction			With E-M interaction			Without E-M interaction			With E-M interaction
			Est	95%CI		Est	95%CI		Est	95%CI		Est	95%CI		Est	95%CI		Est	95%CI		Est	95%CI		Est	95%CI
	PhenoAge
	CDE		0.107155	( -0.39, 0.42)		0.131797	( -0.27, 0.51)		0.321089	( 0.09, 0.50)		0.407459	( 0.19, 0.63)		-0.115126	( -0.31, 0.03)		-0.072219	( -0.25, 0.11)		0.0844656	( 0.04, 0.13)		0.095937	( 0.05, 0.13)
	PNDE		0.107155	( -0.39, 0.42)		0.120013	( -0.22, 0.47)		0.321089	( 0.09, 0.50)		0.380213	( 0.16, 0.60)		-0.115126	( -0.31, 0.03)		-0.0858718	( -0.26, 0.08)		0.0844656	( 0.04, 0.13)		0.0988179	( 0.05, 0.14)
	TNDE		0.107155	( -0.39, 0.42)		0.112384	( -0.19, 0.44)		0.321089	( 0.09, 0.50)		0.325297	( 0.12, 0.54)		-0.115126	( -0.31, 0.03)		-0.115324	( -0.28, 0.05)		0.0844656	( 0.04, 0.13)		0.0854745	( 0.04, 0.13)
	PNIE		0.163991	( 0.12, 0.21)		0.165611	( 0.12, 0.21)		0.06553	( 0.04, 0.09)		0.0814091	( 0.06, 0.11)		0.0404335	( 0.02, 0.06)		0.0463245	( 0.03, 0.06)		0.018069	( 0.01, 0.03)		0.0214094	( 0.01, 0.03)
	TNIE		0.163991	( 0.12, 0.21)		0.157981	( 0.09, 0.21)		0.06553	( 0.04, 0.09)		0.0264927	( 0.00, 0.06)		0.0404335	( 0.02, 0.06)		0.016872	( -0.01, 0.04)		0.018069	( 0.01, 0.03)		0.00806597	( 0.00, 0.02)
	TE		0.271146	( -0.22, 0.57)		0.277995	( -0.05, 0.60)		0.386619	( 0.18, 0.56)		0.406706	( 0.19, 0.62)		-0.074693	( -0.27, 0.07)		-0.0689999	( -0.23, 0.10)		0.102535	( 0.06, 0.15)		0.106884	( 0.06, 0.15)
	PM		0.604808			0.568289			0.169495			0.0651397			-0.541329			-0.244522			0.176224			0.0754648
	n		8197			8197			7229			7229			7235			7235			7228			7228
	KDM Biological Age
	CDE		0.0107885	( -0.30, 0.30)		0.0860557	( -0.39, 0.44)		0.31189	( 0.10, 0.51)		0.38857	( 0.18, 0.60)		-0.114409	( -0.27, 0.03)		-0.0790465	( -0.25, 0.09)		0.0773797	( 0.03, 0.12)		0.0849592	( 0.04, 0.13)
	PNDE		0.0107885	( -0.30, 0.30)		0.0572851	( -0.36, 0.37)		0.31189	( 0.10, 0.51)		0.387679	( 0.19, 0.60)		-0.114409	( -0.27, 0.03)		-0.068997	( -0.25, 0.11)		0.0773797	( 0.03, 0.12)		0.0925671	( 0.05, 0.14)
	TNDE		0.0107885	( -0.30, 0.30)		0.0307636	( -0.36, 0.34)		0.31189	( 0.10, 0.51)		0.302242	( 0.10, 0.51)		-0.114409	( -0.27, 0.03)		-0.12115	( -0.30, 0.04)		0.0773797	( 0.03, 0.12)		0.0761061	( 0.03, 0.12)
	PNIE		0.208156	( 0.17, 0.25)		0.214435	( 0.17, 0.26)		0.0723072	( 0.04, 0.10)		0.0961773	( 0.06, 0.13)		0.0412081	( 0.02, 0.06)		0.051166	( 0.03, 0.07)		0.0249286	( 0.02, 0.03)		0.0289626	( 0.02, 0.04)
	TNIE		0.208156	( 0.17, 0.25)		0.187913	( 0.10, 0.26)		0.0723072	( 0.04, 0.10)		0.0107404	( -0.03, 0.05)		0.0412081	( 0.02, 0.06)		-0.000987467	( -0.03, 0.03)		0.0249286	( 0.02, 0.03)		0.0125017	( 0.00, 0.03)
	TE		0.218944	( -0.10, 0.49)		0.245199	( -0.15, 0.53)		0.384198	( 0.18, 0.56)		0.398419	( 0.19, 0.61)		-0.0732007	( -0.22, 0.07)		-0.0699845	( -0.25, 0.09)		0.102308	( 0.06, 0.15)		0.105069	( 0.06, 0.15)
	PM		0.950725			0.766373			0.188203			0.0269577			-0.562947			0.0141098			0.243661			0.118986
	n		8197			8197			7229			7229			7235			7235			7228			7228
	Homeostatic Dysregulation
	CDE		0.0243213	( -0.42, 0.36)		-0.0769122	( -0.55, 0.33)		0.280761	( 0.04, 0.51)		0.395025	( 0.17, 0.61)		-0.142138	( -0.34, 0.02)		-0.0994145	( -0.29, 0.07)		0.0708371	( 0.02, 0.11)		0.0744034	( 0.03, 0.12)
	PNDE		0.0243213	( -0.42, 0.36)		-0.0122818	( -0.33, 0.33)		0.280761	( 0.04, 0.51)		0.388827	( 0.17, 0.60)		-0.142138	( -0.34, 0.02)		-0.0960085	( -0.29, 0.09)		0.0708371	( 0.02, 0.11)		0.0764826	( 0.03, 0.12)
	TNDE		0.0243213	( -0.42, 0.36)		0.0403894	( -0.27, 0.40)		0.280761	( 0.04, 0.51)		0.264709	( 0.06, 0.45)		-0.142138	( -0.34, 0.02)		-0.153553	( -0.35, 0.03)		0.0708371	( 0.02, 0.11)		0.0697733	( 0.03, 0.11)
	PNIE		0.321141	( 0.26, 0.39)		0.312214	( 0.24, 0.38)		0.120238	( 0.08, 0.16)		0.149725	( 0.11, 0.20)		0.0726706	( 0.04, 0.10)		0.0816885	( 0.06, 0.12)		0.0326999	( 0.02, 0.05)		0.0340042	( 0.03, 0.04)
	TNIE		0.321141	( 0.26, 0.39)		0.364885	( 0.24, 0.49)		0.120238	( 0.08, 0.16)		0.0256073	( -0.04, 0.09)		0.0726706	( 0.04, 0.10)		0.0241438	( -0.04, 0.09)		0.0326999	( 0.02, 0.05)		0.027295	( 0.01, 0.05)
	TE		0.345463	( -0.08, 0.68)		0.352603	( 0.03, 0.70)		0.400999	( 0.19, 0.63)		0.414434	( 0.22, 0.60)		-0.0694677	( -0.25, 0.08)		-0.0718647	( -0.24, 0.09)		0.103537	( 0.06, 0.14)		0.103778	( 0.06, 0.15)
	PM		0.929598			1.03483			0.299846			0.0617885			-1.04611			-0.335962			0.315828			0.263014
	n		8197			8197			7229			7229			7235			7235			7228			7228
	Panel B. DNA-methylation Measures
			Mortality						Incident ADLs						Incident Chronic Conditions						Change in Self-Rated Health
			Without E-M interaction			With E-M interaction			Without E-M interaction			With E-M interaction			Without E-M interaction			With E-M interaction			Without E-M interaction			With E-M interaction
			Est	95%CI		Est	95%CI		Est	95%CI		Est	95%CI		Est	95%CI		Est	95%CI		Est	95%CI		Est	95%CI
	GrimAge Clock
	CDE		0.0656951	( -0.58, 0.58)		0.260059	( -0.30, 0.69)		0.00856888	( -0.33, 0.35)		0.0193787	( -0.40, 0.36)		-0.263301	( -0.52, 0.05)		-0.257287	( -0.58, 0.02)		0.074714	( 0.00, 0.14)		0.0844996	( 0.02, 0.15)
	PNDE		0.0656951	( -0.58, 0.58)		0.120337	( -0.36, 0.53)		0.00856888	( -0.33, 0.35)		0.0147933	( -0.37, 0.36)		-0.263301	( -0.52, 0.05)		-0.2595	( -0.57, 0.02)		0.074714	( 0.00, 0.14)		0.0874843	( 0.03, 0.15)
	TNDE		0.0656951	( -0.58, 0.58)		0.0365161	( -0.41, 0.40)		0.00856888	( -0.33, 0.35)		0.0058528	( -0.33, 0.31)		-0.263301	( -0.52, 0.05)		-0.263837	( -0.57, 0.01)		0.074714	( 0.00, 0.14)		0.0699842	( 0.01, 0.14)
	PNIE		0.258851	( 0.18, 0.35)		0.274002	( 0.19, 0.37)		0.0959233	( 0.05, 0.15)		0.0979253	( 0.05, 0.14)		0.0751223	( 0.04, 0.11)		0.0758559	( 0.04, 0.12)		0.0211175	( 0.01, 0.03)		0.0248846	( 0.01, 0.04)
	TNIE		0.258851	( 0.18, 0.35)		0.190182	( 0.04, 0.34)		0.0959233	( 0.05, 0.15)		0.0889848	( 0.01, 0.20)		0.0751223	( 0.04, 0.11)		0.0715196	( 0.00, 0.14)		0.0211175	( 0.01, 0.03)		0.00738445	( -0.01, 0.03)
	TE		0.324546	( -0.25, 0.81)		0.310518	( -0.13, 0.67)		0.104492	( -0.23, 0.45)		0.103778	( -0.23, 0.39)		-0.188178	( -0.44, 0.12)		-0.187981	( -0.51, 0.09)		0.0958315	( 0.03, 0.16)		0.0948688	( 0.03, 0.16)
	PM		0.797579			0.612465			0.917995			0.857452			-0.399208			-0.380462			0.220361			0.0778386
	n		3598			3598			3164			3164			3166			3166			3163			3163
	DunedinPoAm Pace of Aging
	CDE		0.150414	( -0.49, 0.65)		0.268825	( -0.33, 0.70)		0.0265138	( -0.36, 0.31)		0.0305897	( -0.41, 0.35)		-0.238674	( -0.55, 0.05)		-0.289309	( -0.58, -0.02)		0.0751275	( 0.01, 0.15)		0.0786415	( 0.01, 0.14)
	PNDE		0.150414	( -0.49, 0.65)		0.206474	( -0.31, 0.64)		0.0265138	( -0.36, 0.31)		0.0292132	( -0.39, 0.35)		-0.238674	( -0.55, 0.05)		-0.273526	( -0.56, 0.00)		0.0751275	( 0.01, 0.15)		0.0798671	( 0.01, 0.15)
	TNDE		0.150414	( -0.49, 0.65)		0.132622	( -0.37, 0.54)		0.0265138	( -0.36, 0.31)		0.0259372	( -0.35, 0.35)		-0.238674	( -0.55, 0.05)		-0.236024	( -0.51, 0.03)		0.0751275	( 0.01, 0.15)		0.0740216	( 0.01, 0.14)
	PNIE		0.160955	( 0.09, 0.25)		0.175467	( 0.10, 0.27)		0.081327	( 0.04, 0.14)		0.0820543	( 0.04, 0.13)		0.055499	( 0.03, 0.10)		0.0487158	( 0.01, 0.09)		0.0206404	( 0.01, 0.03)		0.0218571	( 0.01, 0.04)
	TNIE		0.160955	( 0.09, 0.25)		0.101615	( -0.01, 0.22)		0.081327	( 0.04, 0.14)		0.0787782	( -0.01, 0.19)		0.055499	( 0.03, 0.10)		0.0862183	( 0.02, 0.14)		0.0206404	( 0.01, 0.03)		0.0160116	( 0.00, 0.03)
	TE		0.311369	( -0.27, 0.85)		0.308089	( -0.19, 0.72)		0.107841	( -0.25, 0.35)		0.107991	( -0.26, 0.40)		-0.183175	( -0.46, 0.11)		-0.187308	( -0.46, 0.10)		0.0957678	( 0.03, 0.17)		0.0958787	( 0.03, 0.16)
	PM		0.516928			0.329824			0.754139			0.729486			-0.302983			-0.460303			0.215525			0.166998
	n		3598			3598			3164			3164			3166			3166			3163			3163

### Sheet: Table S5
	Supplemental Table S5. Tests of Black-White differences in biological aging associations with healthspan characteristics. The table shows results from tests of super-multiplicative and super-additive interaction. For the functional impairment, ADL, chronic conditions, and mortality outcomes, super-multiplicative interaction is tested by the product term for racial identity*biological aging measur…
		Product Term	95% CI	p-value	n		RERI	95% CI
	Panel I. Blood Chemistry Measures
	PhenoAge
	Cross-Sectional Analysis
	Functional Impairment	-0.0206979	(-0.09,0.05)	0.553057	3621		0.0020099	(-0.09,0.09)
	ADLs	-0.20104	(-0.27,-0.13)	<0.0001	8197		-0.0448886	(-0.19,0.10)
	Chronic Conditions	-0.0550167	(-0.09,-0.02)	0.0031744	8195		-0.0291305	(-0.08,0.02)
	Self-rated Health	-0.102096	(-0.15,-0.05)	5.59e-05	8190		-	-
	Longitudinal Analysis
	Mortality	-0.024424	(-0.23,0.18)	0.817878	8197		0.0517276	(-0.37,0.47)
	Incident ADLs	-0.206299	(-0.31,-0.10)	0.0001301	7229		-0.200462	(-0.36,-0.04)
	Incident Chronic Diseases	-0.149661	(-0.30, 0.00)	0.0574028	7235		-0.182128	(-0.34,-0.02)
	Change in Self-rated Health	-0.0618491	(-0.10,-0.02)	0.0031366	7228		-	-
	KDM Biological Age
	Cross-Sectional Analysis
	Functional Impairment	-0.0153586	(-0.11,0.08)	0.739313	3621		0.0125462	(-0.11,0.13)
	ADLs	-0.234824	(-0.33,-0.14)	<0.0001	8197		-0.101713	(-0.29,0.09)
	Chronic Conditions	-0.0736711	(-0.12,-0.03)	0.0027536	8195		-0.0525777	(-0.12,0.01)
	Self-rated Health	-0.111941	(-0.18,-0.05)	0.0010435	8190		-	-
	Longitudinal Analysis
	Mortality	-0.0939391	(-0.38,0.19)	0.51851	8197		-0.10665	(-0.65,0.43)
	Incident ADLs	-0.335342	(-0.48,-0.19)	8.8e-06	7229		-0.395127	(-0.62,-0.17)
	Incident Chronic Diseases	-0.252121	(-0.47,-0.04)	0.0227434	7235		-0.285025	(-0.50,-0.07)
	Change in Self-rated Health	-0.0749036	(-0.13,-0.02)	0.0085982	7228		-	-
	Homeostatic Dysregulation
	Cross-Sectional Analysis
	Functional Impairment	-0.0151456	(-0.10,0.07)	0.739089	3621		0.005804	(-0.11,0.12)
	ADLs	-0.230717	(-0.33,-0.14)	<0.0001	8197		-0.116014	(-0.30,0.07)
	Chronic Conditions	-0.0452925	(-0.09, 0.00)	0.0653768	8195		-0.022488	(-0.09,0.04)
	Self-rated Health	-0.0819699	(-0.14,-0.02)	0.0081968	8190		-	-
	Longitudinal Analysis
	Mortality	0.11303	(-0.19,0.42)	0.471261	8197		0.145902	(-0.56,0.85)
	Incident ADLs	-0.286629	(-0.42,-0.15)	4.1e-05	7229		-0.32264	(-0.53,-0.12)
	Incident Chronic Diseases	-0.151617	(-0.34, 0.04)	0.122115	7235		-0.180682	(-0.37, 0.01)
	Change in Self-rated Health	-0.0170791	(-0.07, 0.03)	0.496174	7228		-	-
	Panel II. DNA-methylation Measures
	GrimAge Clock
	Cross-Sectional Analysis
	Functional Impairment	-0.0076803	(-0.12, 0.10)	0.892154	1596		0.0161504	(-0.13,0.16)
	ADLs	-0.172164	(-0.30,-0.05)	0.0064114	3598		-0.102381	(-0.32,0.12)
	Chronic Conditions	-0.0975168	(-0.16,-0.04)	0.0021696	3597		-0.093115	(-0.17,-0.01)
	Self-rated Health	-0.0219208	(-0.10, 0.06)	0.587434	3595		-	-
	Longitudinal Analysis
	Mortality	-0.226846	(-0.62,0.17)	0.25857	3598		-0.226117	(-1.00,0.55)
	Incident ADLs	-0.0257619	(-0.21, 0.16)	0.782054	3164		-0.0280048	(-0.26, 0.20)
	Incident Chronic Diseases	-0.0143857	(-0.25, 0.22)	0.905629	3166		-0.079117	(-0.31, 0.16)
	Change in Self-rated Health	-0.0578885	(-0.12, 0.01)	0.0785807	3163		-	-
	DunedinPoAm
	Cross-Sectional Analysis
	Functional Impairment	-0.0662318	(-0.17, 0.04)	0.230166	1596		-0.0594551	(-0.19,0.07)
	ADLs	-0.149127	(-0.27,-0.02)	0.0199913	3598		-0.0960351	(-0.31,0.12)
	Chronic Conditions	-0.0741906	(-0.14,-0.01)	0.020814	3597		-0.068807	(-0.15,0.01)
	Self-rated Health	0.0534779	(-0.03, 0.13)	0.194257	3595		-	-
	Longitudinal Analysis
	Mortality	-0.198676	(-0.58,0.18)	0.30947	3598		-0.19192	(-0.90,0.52)
	Incident ADLs	-0.0092669	(-0.20, 0.18)	0.922427	3164		-0.0038802	(-0.23, 0.22)
	Incident Chronic Diseases	0.117686	(-0.12, 0.35)	0.326302	3166		0.0674664	(-0.16, 0.29)
	Change in Self-rated Health	-0.0180508	(-0.08, 0.05)	0.581693	3163		-	-
	Panel III. Chronological Age
	Chronological Age
	Cross-Sectional Analysis
	Functional Impairment	-0.132949	(-0.21,-0.06)	0.0007391	3621		-0.077477	(-0.22,0.07)
	ADLs	-0.12079	(-0.21,-0.03)	0.0098669	8197		-0.0285369	(-0.21,0.15)
	Chronic Conditions	-0.081202	(-0.13,-0.04)	0.0004894	8195		-0.0573557	(-0.12,0.01)
	Self-rated Health	0.0136583	(-0.05,0.07)	0.656908	8190		-	-
	Longitudinal Analysis
	Mortality	-0.22886	(-0.62,0.16)	0.246032	8197		-0.0315527	(-0.90,0.84)
	Incident ADLs	-0.120744	(-0.25,0.01)	0.0651299	7229		-0.0324547	(-0.27,0.20)
	Incident Chronic Diseases	-0.149534	(-0.34,0.04)	0.115269	7235		-0.166443	(-0.35,0.01)
	Change in Self-rated Health	-0.0082582	(-0.06,0.04)	0.737457	7228		-	-

### Sheet: Outcome distributions
	Panel A. Prevalent healthspan-related characteristics (cross-sectional), 2016
	Outcome	Count	VBS - White subsample	VBS - Black subsample	VBS-DNAm - White subsample	VBS-DNAm - Black subsample
	Functional Impairment	0	1103	237	480	97
		1	838	205	360	93
		2	508	136	237	53
		3	486	108	231	45
		Mean(SD)	1.13 (1.09)	1.17 (1.07)	1.17 (1.11)	1.16 (1.06)
		n	2935	686	1308	288
	ADLs	0	5659	1204	2502	503
		1	509	167	214	76
		2	186	96	84	36
		3	254	123	130	53
		Mean(SD)	0.25 (0.69)	0.46 (0.91)	0.26 (0.72)	0.46 (0.91)
		n	6608	1590	2930	668
	Chronic Conditions	0	1549	222	650	93
		1	2097	499	940	211
		2	1687	485	732	193
		3	1273	384	607	171
		Mean(SD)	1.41 (1.05)	1.65 (1.00)	1.44 (1.05)	1.66 (1.01)
		n	6606	1590	2929	668
	Self-rated Health	1	583	84	249	36
		2	2182	346	940	156
		3	2228	595	1001	243
		4	1275	436	579	181
		5	334	128	158	52
		Mean(SD)	2.79 (1.02)	3.11 (1.01)	2.81 (1.02)	3.09 (1.01)
		n	6602	1589	2927	668
	Panel B. Incident healthspan-related characteristics (longitudinal), 2016-18
	Mortality, 2016-2018	Alive	6414	1547	2828	647
		Died	194	43	102	21
		%	0.0293584	0.027044	0.0348123	0.0314371
		n	6608	1590	2930	668
	Change in ADLs, 2016-2018	0	5215	1223	2283	518
		1	367	94	182	37
		2	141	46	66	15
		3	57	22	27	6
		4	28	13	12	4
		5	9	5	4	3
		6	6	4	6	1
		Mean (SD)	0.17 (0.61)	0.25 (0.78)	0.19 (0.65)	0.21 (0.72)
		n	5823	1407	2580	584
	Change in chronic conditions 2016-2018	0	5062	1251	2225	524
		1	696	149	324	55
		2	63	5	29	3
		3	7	3	4	2
		Mean (SD)	0.14 (0.39)	0.12 (0.35)	0.15 (0.40)	0.11 (0.36)
		n	5828	1408	2582	584
	Change in self-rated health, 2016-2018	-4	4	1	0	1
		-3	16	5	3	2
		-2	111	35	52	13
		-1	973	257	448	99
		0	3395	772	1494	326
		1	1125	285	492	123
		2	164	42	77	18
		3	32	7	12	1
		4	4	1	2	0
		Mean (SD)	0.05 (0.80)	0.03 (0.84)	0.05 (0.79)	0.05 (0.82)
		n	5824	1405	2580	583
